# Malaria Pre-screening Technology Using Artificial Intelligence (AI)

**DOI:** 10.64898/2026.07.15.26357432

**Authors:** Olive O. Ibeto, Ephraim O. Nwoye

## Abstract

Malaria remains a severe health problem in endemic regions because people lack adequate diagnostic tools, leading to delayed medical care and elevated death rates. This research introduces a dual-mode artificial intelligence system that uses two complementary models to enhance malaria pre-screening and diagnosis. The patient-centered model uses multivariate logistic regression to analyze biosignals, including heart rate, body temperature, and oxygen saturation, collected through a wearable sensor prototype and a mobile interface for symptom analysis. The system enables patients to begin self-assessment to determine their level of need before scheduling a doctor’s appointment. The clinician-centered model represents a customized convolutional neural network that uses annotated microscopy images of red blood cells to achieve 94.84% accuracy, 95.71% precision, 93.87% recall, 94.78% F1 score, and 0.84 Area Under Curve (AUC). The patient model achieved 94.6% accuracy and an AUC of 0.985 using a 70/30 train-test split. These systems work together to create a layered diagnostic system that can operate independently or together to detect malaria at an early stage, especially in areas with limited resources. The findings demonstrate that wearable biosignal data integration with image-based deep learning can produce dependable, scalable, and user-friendly systems for malaria pre-screening.
