## Supplementary dataset for "Malaria Pre-screening Technology Using Artificial Intelligence (AI)"

### Sheet: Dataset
SN	Sex	AgeGroup	Temp	RR	HR	Sys	Dia	SPO2	Malaria (1 or 0)	Malaria	NSY	Fever	Sweat	Chills	Tiredness	Headache	Pain	Vomiting	Nausea	Aneamia	Breathlessness	Severity
1	M	40 - 49	36.7	20	61	130	90	98	0	No	0	No	No	No	No	No	No	No	No	No	No	Uncomplicated
2	M	50+	36.5	22	77	113	77	91	1	Yes	5	No	No	Yes	Yes	Yes	Yes	No	Yes	No	No	Uncomplicated
3	F	30 - 39	36.7	17	87	103	80	98	1	Yes	4	No	No	Yes	Yes	Yes	Yes	No	No	No	No	Uncomplicated
4	M	50+	36.5	15	92	119	67	97	1	Yes	5	No	Yes	Yes	Yes	Yes	Yes	No	No	No	No	Uncomplicated
5	M	30 - 39	36.1	18	96	164	93	95	1	Yes	5	No	Yes	Yes	Yes	Yes	Yes	No	No	No	No	Uncomplicated
6	F	30 - 39	36.6	22	133	113	70	99	1	Yes	4	No	Yes	Yes	Yes	Yes	No	No	No	No	No	Uncomplicated
7	M	40 - 49	36.8	21	114	104	61	94	1	Yes	5	No	Yes	Yes	Yes	Yes	Yes	No	No	No	No	Uncomplicated
8	F	30 - 39	36.7	15	67	101	70	99	1	Yes	5	No	Yes	Yes	Yes	Yes	Yes	No	No	No	No	Uncomplicated
9	F	40 - 49	36.9	12	109	206	104	98	1	Yes	5	No	Yes	Yes	Yes	Yes	Yes	No	No	No	No	Uncomplicated
10	F	13 - 19	37.1	16	119	135	83	92	1	Yes	5	No	Yes	Yes	Yes	Yes	Yes	No	No	No	No	Uncomplicated
11	F	30 - 39	36.7	16	87	103	80	98	1	Yes	4	No	Yes	Yes	Yes	Yes	No	No	No	No	No	Uncomplicated
12	M	20 - 29	39.1	18	91	127	95	97	1	Yes	5	Yes	No	Yes	Yes	Yes	Yes	No	No	No	No	Uncomplicated
13	F	30 - 39	36.8	16	99	108	77	99	1	Yes	5	No	Yes	Yes	Yes	Yes	Yes	No	No	No	No	Uncomplicated
14	M	20 - 29	36.3	15	104	143	90	98	1	Yes	5	No	Yes	Yes	Yes	Yes	Yes	No	No	No	No	Uncomplicated
15	F	20 - 29	36.8	17	125	119	78	100	1	Yes	4	No	Yes	Yes	Yes	Yes	No	No	No	No	No	Uncomplicated
16	F	40 - 49	36.8	14	54	106	63	95	1	Yes	5	No	Yes	Yes	Yes	Yes	Yes	No	No	No	No	Uncomplicated
17	M	20 - 29	36.9	18	95	160	101	98	1	Yes	5	No	Yes	Yes	Yes	Yes	Yes	No	No	No	No	Uncomplicated
18	F	13 - 19	36.6	15	116	129	88	98	1	Yes	4	No	Yes	Yes	Yes	Yes	No	No	No	No	No	Uncomplicated
19	M	30 - 39	36.5	22	103	130	89	98	1	Yes	5	No	Yes	Yes	Yes	Yes	Yes	No	No	No	No	Uncomplicated
20	M	13 - 19	36.7	13	82	129	68	97	1	Yes	5	No	Yes	Yes	Yes	Yes	Yes	No	No	No	No	Uncomplicated
21	F	6 - 12	36.6	12	75	126	77	95	1	Yes	5	No	Yes	Yes	Yes	Yes	Yes	No	No	No	No	Uncomplicated
22	F	30 - 39	36.6	12	87	128	74	99	0	No	2	No	Yes	No	Yes	No	No	No	No	No	No	Uncomplicated
23	M	40 - 49	36.4	15	109	112	67	98	1	Yes	2	No	No	No	Yes	Yes	No	No	No	No	No	Uncomplicated
24	F	30 - 39	36.3	20	84	112	71	98	1	Yes	4	No	No	Yes	Yes	Yes	Yes	No	No	No	No	Uncomplicated
25	F	6 - 12	36.4	13	76	153	86	99	1	Yes	4	No	No	Yes	Yes	Yes	Yes	No	No	No	No	Uncomplicated
26	F	40 - 49	36.7	16	118	118	77	98	1	Yes	4	No	No	Yes	Yes	Yes	Yes	No	No	No	No	Uncomplicated
27	M	30 - 39	36.3	15	90	148	89	98	1	Yes	4	No	Yes	Yes	Yes	Yes	No	No	No	No	No	Uncomplicated
28	F	30 - 39	36.6	23	93	165	91	100	1	Yes	5	No	Yes	Yes	Yes	Yes	Yes	No	No	No	No	Uncomplicated
29	F	0 - 5	36.5	18	71	138	85	97	1	Yes	5	No	Yes	Yes	Yes	Yes	Yes	No	No	No	No	Uncomplicated
30	F	30 - 39	36.4	14	76	121	73	93	1	Yes	4	No	Yes	Yes	Yes	Yes	No	No	No	No	No	Uncomplicated
31	F	20 - 29	36.4	13	98	104	60	98	0	No	1	No	Yes	No	No	No	No	No	No	No	No	Uncomplicated
32	F	40 - 49	36.4	16	79	124	85	98	0	No	0	No	No	No	No	No	No	No	No	No	No	Uncomplicated
33	F	20 - 29	37.7	17	120	106	70	98	0	No	2	Yes	No	No	No	No	Yes	No	No	No	No	Uncomplicated
34	F	13 - 19	36.1	36	118	133	82	98	1	Yes	5	No	Yes	Yes	Yes	Yes	Yes	No	No	No	No	Uncomplicated
35	M	20 - 29	36.9	28	95	160	101	98	1	Yes	4	No	Yes	Yes	Yes	Yes	No	No	No	No	No	Uncomplicated
36	F	20 - 29	36.5	19	67	150	100	99	1	Yes	4	No	Yes	Yes	Yes	Yes	No	No	No	No	No	Uncomplicated
37	M	30 - 39	36.3	15	83	119	65	99	0	No	3	No	Yes	No	Yes	No	Yes	No	No	No	No	Uncomplicated
38	M	30 - 39	36.7	16	99	139	88	99	1	Yes	3	No	Yes	Yes	No	Yes	No	No	No	No	No	Uncomplicated
39	F	40 - 49	36.4	20	84	124	80	95	1	Yes	4	No	Yes	Yes	Yes	Yes	No	No	No	No	No	Uncomplicated
40	F	20 - 29	36.5	12	98	110	64	99	0	No	2	No	Yes	No	No	No	Yes	No	No	No	No	Uncomplicated
41	M	20 - 29	36.9	12	93	155	92	96	1	Yes	4	No	Yes	Yes	Yes	Yes	No	No	No	No	No	Uncomplicated
42	M	40 - 49	36.6	14	95	125	86	99	1	Yes	5	No	Yes	Yes	Yes	Yes	Yes	No	No	No	No	Uncomplicated
43	F	30 - 39	36.6	16	60	120	72	99	1	Yes	4	No	Yes	Yes	Yes	Yes	No	No	No	No	No	Uncomplicated
44	M	20 - 29	36.4	17	91	127	82	98	1	Yes	5	No	Yes	Yes	Yes	Yes	Yes	No	No	No	No	Uncomplicated
45	M	30 - 39	37.1	15	164	140	90	99	1	Yes	4	No	Yes	Yes	Yes	Yes	No	No	No	No	No	Uncomplicated
46	M	30 - 39	36.3	13	105	139	90	95	1	Yes	5	No	Yes	Yes	Yes	Yes	Yes	No	No	No	No	Uncomplicated
47	M	20 - 29	36.9	28	105	128	89	99	1	Yes	5	No	Yes	Yes	Yes	Yes	Yes	No	No	No	No	Uncomplicated
48	M	0 - 5	36.5	22	100	156	101	98	1	Yes	4	No	Yes	Yes	Yes	Yes	No	No	No	No	No	Uncomplicated
49	M	6 - 12	37.2	17	109	130	89	97	1	Yes	7	No	Yes	Yes	Yes	Yes	No	No	Yes	Yes	Yes	Severe
50	M	40 - 49	38.5	13	120	138	92	96	1	Yes	5	Yes	No	No	Yes	Yes	Yes	No	Yes	No	No	Severe
51	M	6 - 12	37.5	13	97	125	86	95	1	Yes	5	Yes	No	No	Yes	Yes	Yes	No	No	No	Yes	Severe
52	M	13 - 19	38.1	18	131	119	77	97	1	Yes	8	Yes	No	No	Yes	Yes	Yes	Yes	Yes	Yes	Yes	Severe
53	M	40 - 49	36.6	13	71	124	69	96	1	Yes	5	No	Yes	Yes	Yes	Yes	Yes	No	No	No	No	Uncomplicated
54	M	20 - 29	37	15	94	130	82	95	1	Yes	5	No	Yes	Yes	Yes	Yes	Yes	No	No	No	No	Uncomplicated
55	M	20 - 29	36.8	16	82	131	74	98	1	Yes	5	No	Yes	Yes	Yes	Yes	Yes	No	No	No	No	Uncomplicated
56	M	20 - 29	36.7	17	88	123	77	97	1	Yes	5	No	Yes	No	Yes	Yes	Yes	No	No	No	Yes	Severe
57	F	30 - 39	36.5	12	72	129	77	95	1	Yes	4	No	Yes	No	Yes	Yes	Yes	No	No	No	No	Uncomplicated
58	F	40 - 49	38.2	12	145	139	90	98	1	Yes	4	Yes	No	Yes	Yes	Yes	No	No	No	No	No	Uncomplicated
59	F	20 - 29	36.5	15	89	136	83	98	1	Yes	5	No	Yes	Yes	Yes	Yes	Yes	No	No	No	No	Uncomplicated
60	F	40 - 49	36.7	17	113	118	78	97	1	Yes	3	No	No	Yes	Yes	Yes	No	No	No	No	No	Uncomplicated
61	F	13 - 19	36.5	18	93	120	66	96	1	Yes	3	No	Yes	No	Yes	Yes	No	No	No	No	No	Uncomplicated
62	M	13 - 19	36.6	17	82	122	65	99	1	Yes	5	No	Yes	Yes	Yes	Yes	Yes	No	No	No	No	Uncomplicated
63	M	40 - 49	36.4	13	94	127	72	96	1	Yes	5	No	Yes	Yes	Yes	Yes	Yes	No	No	No	No	Uncomplicated
64	F	40 - 49	36.6	24	68	115	72	98	1	Yes	5	No	Yes	Yes	Yes	Yes	Yes	No	No	No	No	Uncomplicated
65	F	30 - 39	36.8	12	99	108	77	99	1	Yes	5	No	Yes	Yes	Yes	Yes	Yes	No	No	No	No	Uncomplicated
66	M	13 - 19	36.5	15	81	134	89	99	1	Yes	5	No	Yes	Yes	Yes	Yes	Yes	No	No	No	No	Uncomplicated
67	M	13 - 19	36.8	17	125	133	89	100	1	Yes	5	No	Yes	Yes	Yes	Yes	Yes	No	No	No	No	Uncomplicated
68	M	20 - 29	36.7	14	105	125	86	98	1	Yes	5	No	Yes	Yes	Yes	Yes	Yes	No	No	No	No	Uncomplicated
69	M	13 - 19	36.3	18	104	143	90	99	1	Yes	5	No	Yes	Yes	Yes	Yes	Yes	No	No	No	No	Uncomplicated
70	M	30 - 39	36.6	19	83	130	81	100	1	Yes	5	No	Yes	Yes	Yes	Yes	Yes	No	No	No	No	Uncomplicated
71	F	30 - 39	36.3	27	92	119	67	99	0	No	1	No	No	No	No	No	Yes	No	No	No	No	Uncomplicated
72	F	20 - 29	36.7	16	76	153	86	99	1	Yes	5	No	Yes	Yes	Yes	Yes	Yes	No	No	No	No	Uncomplicated
73	F	13 - 19	36.7	20	118	127	86	98	1	Yes	5	No	Yes	Yes	Yes	Yes	Yes	No	No	No	No	Uncomplicated
74	M	40 - 49	36.3	22	98	148	89	98	1	Yes	5	No	Yes	Yes	Yes	Yes	Yes	No	No	No	No	Uncomplicated
75	F	6 - 12	36.6	23	93	165	91	100	1	Yes	5	No	Yes	Yes	Yes	Yes	Yes	No	No	No	No	Uncomplicated
76	F	30 - 39	36.3	20	84	112	71	98	1	Yes	5	No	Yes	Yes	Yes	Yes	Yes	No	No	No	No	Uncomplicated
77	M	40 - 49	36.6	14	141	130	82	100	1	Yes	5	No	Yes	Yes	Yes	Yes	Yes	No	No	No	No	Severe
78	M	13 - 19	36.5	15	109	112	67	98	1	Yes	6	No	Yes	Yes	Yes	Yes	Yes	No	No	No	Yes	Severe
79	M	40 - 49	38.9	19	108	125	64	94	1	Yes	4	Yes	No	No	Yes	Yes	Yes	No	No	No	No	Uncomplicated
80	M	6 - 12	36.8	20	112	110	73	79	1	Yes	6	No	Yes	Yes	Yes	Yes	Yes	No	No	No	Yes	Severe
81	M	13 - 19	38.6	15	94	129	81	93	1	Yes	4	Yes	No	No	Yes	Yes	Yes	No	No	No	No	Uncomplicated
82	M	13 - 19	37.7	24	143	97	67	90	1	Yes	5	Yes	No	Yes	Yes	Yes	Yes	No	No	No	No	Uncomplicated
83	M	13 - 19	36.5	20	65	142	90	94	1	Yes	3	No	No	No	Yes	Yes	Yes	No	No	No	No	Uncomplicated
84	F	50+	36.6	13	76	104	62	97	1	Yes	4	No	Yes	No	Yes	Yes	Yes	No	No	No	No	Uncomplicated
85	M	30 - 39	37.7	17	88	138	77	98	1	Yes	5	Yes	No	Yes	Yes	Yes	Yes	No	No	No	No	Uncomplicated
86	M	13 - 19	39.3	19	113	135	74	93	1	Yes	5	Yes	No	Yes	Yes	Yes	Yes	No	No	No	No	Uncomplicated
87	F	13 - 19	38.2	20	114	131	82	99	1	Yes	5	Yes	No	Yes	Yes	Yes	Yes	No	No	No	No	Uncomplicated
88	F	40 - 49	37.1	22	100	80	50	95	1	Yes	5	Yes	No	No	Yes	Yes	Yes	No	No	No	Yes	Severe
89	F	20 - 29	36.8	22	108	90	60	99	1	Yes	3	No	No	No	Yes	Yes	Yes	No	No	No	No	Uncomplicated
90	M	30 - 39	37.1	25	135	128	86	97	1	Yes	4	No	Yes	No	Yes	Yes	Yes	No	No	No	No	Uncomplicated
91	F	20 - 29	37.7	19	110	115	72	95	1	Yes	5	Yes	No	Yes	Yes	Yes	Yes	No	No	No	No	Uncomplicated
92	M	30 - 39	36.7	18	94	104	60	99	1	Yes	4	No	No	Yes	Yes	Yes	Yes	No	No	No	No	Uncomplicated
93	F	13 - 19	36.7	27	124	147	97	98	1	Yes	4	No	Yes	No	Yes	Yes	Yes	No	No	No	No	Uncomplicated
94	M	40 - 49	36.3	17	81	136	66	97	1	Yes	3	No	No	No	Yes	Yes	Yes	No	No	No	No	Uncomplicated
95	M	20 - 29	36.6	21	119	135	90	98	1	Yes	3	No	No	No	Yes	Yes	Yes	No	No	No	No	Uncomplicated
96	M	40 - 49	39	14	105	103	49	95	1	Yes	5	Yes	No	Yes	Yes	Yes	Yes	No	No	No	No	Uncomplicated
97	M	30 - 39	36	15	68	146	102	99	1	Yes	4	No	Yes	No	Yes	Yes	Yes	No	No	No	No	Uncomplicated
98	F	40 - 49	37	17	118	109	67	98	1	Yes	4	No	Yes	No	Yes	Yes	Yes	No	No	No	No	Uncomplicated
99	F	20 - 29	38.2	19	117	109	59	96	1	Yes	5	Yes	No	Yes	Yes	Yes	Yes	No	No	No	No	Uncomplicated
100	F	20 - 29	37.1	17	82	119	69	98	1	Yes	5	Yes	No	Yes	Yes	Yes	Yes	No	No	No	No	Uncomplicated
101	F	20 - 29	36.8	19	112	113	71	98	1	Yes	4	No	Yes	No	Yes	Yes	Yes	No	No	No	No	Uncomplicated
102	M	6 - 12	36.2	14	125	140	100	98	1	Yes	5	No	Yes	No	Yes	Yes	Yes	No	No	No	Yes	Severe
103	M	30 - 39	36.5	18	102	146	90	96	1	Yes	5	No	Yes	Yes	Yes	Yes	Yes	No	No	No	No	Uncomplicated
104	F	20 - 29	36.8	20	88	101	58	99	1	Yes	5	No	Yes	Yes	Yes	Yes	Yes	No	No	No	No	Uncomplicated
105	F	6 - 12	36.9	19	107	121	89	95	1	Yes	5	No	Yes	Yes	Yes	Yes	Yes	No	No	No	No	Uncomplicated
106	M	20 - 29	36.8	15	78	98	50	97	1	Yes	4	No	Yes	No	Yes	Yes	Yes	No	No	No	No	Uncomplicated
107	F	40 - 49	36.8	22	102	145	91	99	1	Yes	4	No	Yes	No	Yes	Yes	Yes	No	No	No	No	Uncomplicated
108	M	20 - 29	36.5	19	118	112	62	99	1	Yes	4	No	Yes	No	Yes	Yes	Yes	No	No	No	No	Uncomplicated
109	M	6 - 12	36.7	16	84	131	90	98	1	Yes	4	No	Yes	No	Yes	Yes	Yes	No	No	No	No	Uncomplicated
110	F	30 - 39	38.4266	15	68	96	75	92	0	No	1	No	No	No	No	No	Yes	No	No	No	No	Uncomplicated
111	F	20 - 29	37.6659	17	69	93	81	92	1	Yes	7	Yes	Yes	Yes	No	Yes	Yes	Yes	Yes	No	No	Uncomplicated
112	M	30 - 39	36.8478	12	74	138	76	98	1	Yes	6	No	No	Yes	Yes	Yes	Yes	Yes	Yes	No	No	Uncomplicated
113	F	30 - 39	38.6819	12	66	119	77	95	0	No	1	No	No	No	No	No	Yes	No	No	No	No	Uncomplicated
114	M	40 - 49	37.1932	16	86	127	76	99	0	No	1	No	No	No	No	No	Yes	No	No	No	No	Uncomplicated
115	M	20 - 29	36.4352	15	66	125	73	98	1	Yes	6	No	Yes	No	Yes	Yes	Yes	Yes	Yes	No	No	Uncomplicated
116	M	13 - 19	38.3714	15	66	108	71	95	1	Yes	7	Yes	Yes	Yes	No	Yes	Yes	Yes	Yes	No	No	Uncomplicated
117	F	40 - 49	39.9501	17	89	112	79	96	1	Yes	8	Yes	Yes	Yes	Yes	Yes	Yes	Yes	Yes	No	No	Uncomplicated
118	F	40 - 49	37.8687	17	96	108	78	91	1	Yes	7	Yes	Yes	No	Yes	Yes	Yes	Yes	Yes	No	No	Uncomplicated
119	M	6 - 12	36.3196	18	62	121	75	93	0	No	2	No	Yes	No	No	No	Yes	No	No	No	No	Uncomplicated
120	M	30 - 39	39.6992	14	64	102	65	93	1	Yes	8	Yes	Yes	Yes	Yes	Yes	Yes	Yes	Yes	No	No	Uncomplicated
121	M	6 - 12	36.7912	15	78	114	65	96	0	No	2	No	Yes	No	No	No	Yes	No	No	No	No	Uncomplicated
122	M	40 - 49	39.1627	15	77	112	61	97	1	Yes	7	Yes	Yes	No	Yes	Yes	Yes	Yes	Yes	No	No	Uncomplicated
123	F	20 - 29	37.6671	15	82	103	82	98	1	Yes	7	Yes	Yes	No	Yes	Yes	Yes	Yes	Yes	No	No	Uncomplicated
124	M	6 - 12	39.4706	14	87	100	66	93	0	No	1	No	No	No	No	No	Yes	No	No	No	No	Uncomplicated
125	M	40 - 49	37.4614	14	98	121	79	93	1	Yes	6	No	Yes	No	Yes	Yes	Yes	Yes	Yes	No	No	Uncomplicated
126	M	6 - 12	36.6069	15	98	96	81	99	1	Yes	6	No	Yes	No	Yes	Yes	Yes	Yes	Yes	No	No	Uncomplicated
127	F	40 - 49	39.1989	19	65	137	64	95	1	Yes	7	Yes	Yes	No	Yes	Yes	Yes	Yes	Yes	No	No	Uncomplicated
128	M	6 - 12	37.7364	16	78	95	83	93	0	No	1	No	No	No	No	No	Yes	No	No	No	No	Uncomplicated
129	F	20 - 29	37.9784	15	98	104	80	98	1	Yes	5	Yes	Yes	No	Yes	Yes	Yes	No	No	No	No	Uncomplicated
130	M	20 - 29	36.4512	19	74	139	80	94	0	No	2	No	Yes	No	No	No	Yes	No	No	No	No	Uncomplicated
131	M	40 - 49	37.4123	16	90	139	85	94	0	No	2	No	Yes	No	No	No	Yes	No	No	No	No	Uncomplicated
132	F	13 - 19	37.0266	13	72	127	70	90	1	Yes	4	No	Yes	No	Yes	Yes	Yes	No	No	No	No	Uncomplicated
133	F	30 - 39	39.2208	12	72	130	72	98	0	No	1	No	No	No	No	No	Yes	No	No	No	No	Uncomplicated
134	M	30 - 39	38.1534	18	61	122	77	99	1	Yes	6	Yes	Yes	Yes	Yes	Yes	Yes	No	No	No	No	Uncomplicated
135	M	20 - 29	38.0547	18	93	98	88	99	0	No	3	Yes	Yes	No	No	No	Yes	No	No	No	No	Uncomplicated
136	F	30 - 39	37.694	15	84	97	77	98	0	No	3	Yes	Yes	No	No	No	Yes	No	No	No	No	Uncomplicated
137	M	40 - 49	36.4215	19	78	107	83	98	0	No	4	Yes	Yes	No	Yes	No	Yes	No	No	No	No	Uncomplicated
138	F	40 - 49	37.7225	17	66	118	72	92	1	Yes	7	Yes	Yes	No	Yes	Yes	Yes	Yes	Yes	No	No	Uncomplicated
139	F	6 - 12	37.4368	16	85	95	81	99	0	No	1	No	No	No	No	No	Yes	No	No	No	No	Uncomplicated
140	M	40 - 49	38.219	14	60	117	67	94	0	No	3	No	Yes	Yes	No	No	Yes	No	No	No	No	Uncomplicated
141	F	40 - 49	39.6913	19	98	124	68	97	0	No	3	Yes	No	Yes	No	No	Yes	No	No	No	No	Uncomplicated
142	M	30 - 39	36.1405	15	72	125	76	99	0	No	2	No	No	Yes	No	No	Yes	No	No	No	No	Uncomplicated
143	M	40 - 49	36.3887	12	65	95	79	93	0	No	2	No	Yes	No	No	No	Yes	No	No	No	No	Uncomplicated
144	F	13 - 19	36.9523	15	93	110	79	96	1	Yes	4	No	Yes	No	Yes	Yes	Yes	No	No	No	No	Uncomplicated
145	M	20 - 29	37.191	17	70	134	80	91	1	Yes	4	No	Yes	No	Yes	Yes	Yes	No	No	No	No	Uncomplicated
146	M	13 - 19	38.9289	14	74	116	89	92	1	Yes	6	Yes	Yes	Yes	Yes	Yes	Yes	No	No	No	No	Uncomplicated
147	F	30 - 39	36.6944	15	83	99	89	98	1	Yes	5	No	Yes	Yes	Yes	Yes	Yes	No	No	No	No	Uncomplicated
148	F	30 - 39	37.4421	14	60	120	76	97	1	Yes	4	Yes	No	No	Yes	Yes	Yes	No	No	No	No	Uncomplicated
149	F	30 - 39	36.1267	19	69	95	84	99	0	No	2	No	Yes	No	No	No	Yes	No	No	No	No	Uncomplicated
150	M	6 - 12	36.4951	14	80	132	85	90	0	No	2	No	Yes	No	No	No	Yes	No	No	No	No	Uncomplicated
151	M	20 - 29	37.2074	16	77	98	79	97	0	No	1	No	No	No	No	No	Yes	No	No	No	No	Uncomplicated
152	M	40 - 49	37.6277	17	97	91	76	90	1	Yes	6	Yes	Yes	Yes	Yes	Yes	Yes	No	No	No	No	Uncomplicated
153	M	40 - 49	39.7049	19	66	124	80	98	1	Yes	6	Yes	Yes	Yes	Yes	Yes	Yes	No	No	No	No	Uncomplicated
154	M	13 - 19	36.8858	13	78	108	82	95	0	No	2	No	No	Yes	No	No	Yes	No	No	No	No	Uncomplicated
155	M	40 - 49	37.6824	15	61	126	71	92	1	Yes	6	Yes	Yes	Yes	Yes	Yes	Yes	No	No	No	No	Uncomplicated
156	M	40 - 49	38.677	14	79	119	61	94	1	Yes	6	Yes	Yes	Yes	Yes	Yes	Yes	No	No	No	No	Uncomplicated
157	F	13 - 19	38.9595	14	98	117	83	98	0	No	4	Yes	Yes	Yes	No	No	Yes	No	No	No	No	Uncomplicated
158	F	20 - 29	39.0142	15	62	113	85	98	1	Yes	6	Yes	Yes	Yes	Yes	Yes	Yes	No	No	No	No	Uncomplicated
159	F	30 - 39	39.1638	12	81	103	89	93	1	Yes	6	Yes	Yes	Yes	Yes	Yes	Yes	No	No	No	No	Uncomplicated
160	F	6 - 12	39.3148	14	72	135	87	96	1	Yes	6	Yes	Yes	Yes	Yes	Yes	Yes	No	No	No	No	Uncomplicated
161	M	6 - 12	36.6467	15	65	95	79	90	0	No	3	No	Yes	Yes	No	No	Yes	No	No	No	No	Uncomplicated
162	M	6 - 12	37.242	16	91	100	68	95	1	Yes	5	No	Yes	Yes	Yes	Yes	Yes	No	No	No	No	Uncomplicated
163	F	6 - 12	39.8604	17	93	124	89	97	1	Yes	6	Yes	Yes	Yes	Yes	Yes	Yes	No	No	No	No	Uncomplicated
164	M	40 - 49	37.711	13	76	101	63	90	1	Yes	6	Yes	Yes	Yes	Yes	Yes	Yes	No	No	No	No	Uncomplicated
165	M	30 - 39	38.4721	17	70	138	64	91	1	Yes	6	Yes	Yes	Yes	Yes	Yes	Yes	No	No	No	No	Uncomplicated
166	F	40 - 49	37.9044	16	63	127	74	95	1	Yes	6	Yes	Yes	Yes	Yes	Yes	Yes	No	No	No	No	Uncomplicated
167	M	6 - 12	37.6301	14	94	98	67	97	1	Yes	6	Yes	Yes	Yes	Yes	Yes	Yes	No	No	No	No	Uncomplicated
168	M	30 - 39	36.4594	13	63	110	74	90	1	Yes	4	No	No	Yes	Yes	Yes	Yes	No	No	No	No	Uncomplicated
169	F	40 - 49	36.449	13	60	131	88	98	0	No	2	No	No	Yes	No	No	Yes	No	No	No	No	Uncomplicated
170	F	30 - 39	37.7451	14	86	112	64	94	1	Yes	6	Yes	Yes	Yes	Yes	Yes	Yes	No	No	No	No	Uncomplicated
171	F	20 - 29	36.5961	13	71	123	68	97	0	No	2	No	No	Yes	No	No	Yes	No	No	No	No	Uncomplicated
172	F	30 - 39	37.9293	18	98	100	64	96	0	No	4	Yes	Yes	Yes	No	No	Yes	No	No	No	No	Uncomplicated
173	F	30 - 39	37.1213	16	76	135	68	90	0	No	2	No	No	Yes	No	No	Yes	No	No	No	No	Uncomplicated
174	M	20 - 29	37.8998	16	78	118	78	95	0	No	4	Yes	Yes	Yes	No	No	Yes	No	No	No	No	Uncomplicated
175	F	30 - 39	39.3939	15	88	100	62	92	0	No	4	Yes	Yes	Yes	No	No	Yes	No	No	No	No	Uncomplicated
176	F	20 - 29	37.7152	13	66	98	69	97	1	Yes	6	Yes	Yes	Yes	Yes	Yes	Yes	No	No	No	No	Uncomplicated
177	M	13 - 19	37.3019	12	65	115	83	96	0	No	3	No	Yes	Yes	No	No	Yes	No	No	No	No	Uncomplicated
178	F	0 - 5	37.8745	12	82	105	88	97	0	No	4	Yes	Yes	Yes	No	No	Yes	No	No	No	No	Uncomplicated
179	M	40 - 49	39.2859	19	98	99	63	94	0	No	4	Yes	Yes	Yes	No	No	Yes	No	No	No	No	Uncomplicated
180	M	30 - 39	38.485	15	98	134	75	90	0	No	4	Yes	Yes	Yes	No	No	Yes	No	No	No	No	Uncomplicated
181	M	6 - 12	37.1682	18	64	100	75	98	0	No	3	No	Yes	Yes	No	No	Yes	No	No	No	No	Uncomplicated
182	F	13 - 19	36.8327	17	87	97	76	97	0	No	3	No	Yes	Yes	No	No	Yes	No	No	No	No	Uncomplicated
183	F	6 - 12	37.6118	18	86	120	70	99	1	Yes	5	No	Yes	Yes	Yes	Yes	Yes	No	No	No	No	Uncomplicated
184	M	40 - 49	37.9877	13	60	134	86	90	1	Yes	6	Yes	Yes	Yes	Yes	Yes	Yes	No	No	No	No	Uncomplicated
185	M	30 - 39	38.4537	14	87	122	73	97	1	Yes	6	Yes	Yes	Yes	Yes	Yes	Yes	No	No	No	No	Uncomplicated
186	M	20 - 29	39.9398	19	99	132	80	97	0	No	4	Yes	Yes	Yes	No	No	Yes	No	No	No	No	Uncomplicated
187	F	30 - 39	37.4976	17	69	103	71	90	0	No	4	Yes	Yes	Yes	No	No	Yes	No	No	No	No	Uncomplicated
188	F	6 - 12	39.1101	18	85	129	64	99	1	Yes	6	Yes	Yes	Yes	Yes	Yes	Yes	No	No	No	No	Uncomplicated
189	F	0 - 5	38.5895	14	94	108	67	91	1	Yes	6	Yes	Yes	Yes	Yes	Yes	Yes	No	No	No	No	Uncomplicated
190	M	30 - 39	37.3529	15	82	121	66	95	1	Yes	4	No	No	Yes	Yes	Yes	Yes	No	No	No	No	Uncomplicated
191	F	30 - 39	39.9146	17	79	111	84	92	1	Yes	6	Yes	Yes	Yes	Yes	Yes	Yes	No	No	No	No	Uncomplicated
192	F	30 - 39	36.9781	18	87	107	75	92	1	Yes	5	No	Yes	Yes	Yes	Yes	Yes	No	No	No	No	Uncomplicated
193	F	20 - 29	39.0126	13	92	106	63	99	1	Yes	5	Yes	Yes	Yes	Yes	Yes	No	No	No	No	No	Uncomplicated
194	M	6 - 12	38.7677	13	69	96	70	97	0	No	5	Yes	Yes	Yes	Yes	No	Yes	No	No	No	No	Uncomplicated
195	M	40 - 49	38.6232	12	75	125	60	99	0	No	3	Yes	Yes	Yes	No	No	No	No	No	No	No	Uncomplicated
196	M	6 - 12	36.0898	16	93	122	73	98	1	Yes	4	No	No	Yes	Yes	Yes	Yes	No	No	No	No	Uncomplicated
197	F	30 - 39	36.4626	13	88	101	63	99	0	No	1	No	No	Yes	No	No	No	No	No	No	No	Uncomplicated
198	M	20 - 29	36.3377	13	60	126	63	98	1	Yes	4	No	No	Yes	Yes	Yes	Yes	No	No	No	No	Uncomplicated
199	F	6 - 12	39.1388	14	62	118	75	99	1	Yes	5	Yes	Yes	Yes	Yes	Yes	No	No	No	No	No	Uncomplicated
200	M	30 - 39	39.1475	14	97	90	84	92	0	No	4	Yes	Yes	Yes	No	No	Yes	No	No	No	No	Uncomplicated
201	M	40 - 49	38.3425	13	77	100	86	99	1	Yes	5	Yes	Yes	Yes	Yes	Yes	No	No	No	No	No	Uncomplicated
202	M	40 - 49	39.7979	15	77	138	73	99	0	No	4	Yes	Yes	Yes	No	No	Yes	No	No	No	No	Uncomplicated
203	M	30 - 39	37.3096	16	91	115	85	95	1	Yes	4	No	Yes	Yes	Yes	Yes	No	No	No	No	No	Uncomplicated
204	M	20 - 29	38.5057	15	70	91	62	96	0	No	5	Yes	Yes	Yes	Yes	No	Yes	No	No	No	No	Uncomplicated
205	F	6 - 12	37.6251	19	75	126	60	96	0	No	4	Yes	Yes	Yes	Yes	No	No	No	No	No	No	Uncomplicated
206	F	6 - 12	38.2358	13	64	121	72	95	0	No	5	Yes	Yes	Yes	Yes	No	Yes	No	No	No	No	Uncomplicated
207	M	30 - 39	36.0509	15	68	132	65	98	1	Yes	3	No	No	Yes	Yes	Yes	No	No	No	No	No	Uncomplicated
208	F	30 - 39	39.2072	12	96	112	62	97	0	No	4	Yes	Yes	Yes	No	No	Yes	No	No	No	No	Uncomplicated
209	M	30 - 39	39.312	18	86	106	67	99	0	No	2	Yes	Yes	No	No	No	No	No	No	No	No	Uncomplicated
210	F	20 - 29	39.6041	13	80	126	61	90	1	Yes	6	Yes	Yes	Yes	Yes	Yes	Yes	No	No	No	No	Uncomplicated
211	F	30 - 39	39.826	18	65	134	72	91	0	No	3	Yes	Yes	Yes	No	No	No	No	No	No	No	Uncomplicated
212	M	40 - 49	37.2554	15	91	90	86	93	1	Yes	4	No	Yes	No	Yes	Yes	Yes	No	No	No	No	Uncomplicated
213	F	40 - 49	39.2045	13	79	109	69	91	0	No	3	Yes	Yes	Yes	No	No	No	No	No	No	No	Uncomplicated
214	F	50+	37.829	15	98	90	71	97	0	No	3	Yes	Yes	Yes	No	No	No	No	No	No	No	Uncomplicated
215	M	30 - 39	37.514	19	73	94	74	90	0	No	3	Yes	Yes	Yes	No	No	No	No	No	No	No	Uncomplicated
216	F	40 - 49	39.0862	12	77	105	84	94	0	No	3	Yes	Yes	Yes	No	No	No	No	No	No	No	Uncomplicated
217	F	0 - 5	36.6064	13	83	99	82	96	1	Yes	3	No	No	No	Yes	Yes	Yes	No	No	No	No	Uncomplicated
218	M	6 - 12	39.0576	14	70	135	72	95	1	Yes	6	Yes	Yes	Yes	Yes	Yes	Yes	No	No	No	No	Uncomplicated
219	M	40 - 49	37.2415	19	91	96	80	92	0	No	1	No	Yes	No	No	No	No	No	No	No	No	Uncomplicated
220	M	30 - 39	38.9321	17	67	125	63	98	1	Yes	6	Yes	Yes	Yes	Yes	Yes	Yes	No	No	No	No	Uncomplicated
221	F	30 - 39	36.3054	18	73	136	67	98	1	Yes	4	No	Yes	No	Yes	Yes	Yes	No	No	No	No	Uncomplicated
222	F	20 - 29	36.977	12	72	107	76	95	1	Yes	3	No	No	No	Yes	Yes	Yes	No	No	No	No	Uncomplicated
223	M	20 - 29	36.1758	12	72	132	87	98	1	Yes	3	No	No	No	Yes	Yes	Yes	No	No	No	No	Uncomplicated
224	M	20 - 29	37.3434	19	88	109	83	94	1	Yes	3	No	No	No	Yes	Yes	Yes	No	No	No	No	Uncomplicated
225	M	6 - 12	39.0772	17	90	126	73	92	0	No	3	Yes	Yes	Yes	No	No	No	No	No	No	No	Uncomplicated
226	M	30 - 39	38.9048	12	90	99	84	90	0	No	3	Yes	Yes	Yes	No	No	No	No	No	No	No	Uncomplicated
227	M	13 - 19	36.0844	14	98	102	67	95	1	Yes	3	No	No	No	Yes	Yes	Yes	No	No	No	No	Uncomplicated
228	M	30 - 39	36.6345	19	95	120	86	91	0	No	1	No	Yes	No	No	No	No	No	No	No	No	Uncomplicated
229	F	13 - 19	37.3879	14	89	112	71	92	1	Yes	5	No	Yes	Yes	Yes	Yes	Yes	No	No	No	No	Uncomplicated
230	M	13 - 19	39.2662	18	83	135	88	97	1	Yes	6	Yes	Yes	Yes	Yes	Yes	Yes	No	No	No	No	Uncomplicated
231	F	40 - 49	38.0163	19	72	111	88	95	0	No	3	Yes	Yes	Yes	No	No	No	No	No	No	No	Uncomplicated
232	F	20 - 29	36.785	16	91	103	79	96	1	Yes	3	No	No	No	Yes	Yes	Yes	No	No	No	No	Uncomplicated
233	F	0 - 5	36.4783	15	77	127	88	93	0	No	0	No	No	No	No	No	No	No	No	No	No	Uncomplicated
234	M	20 - 29	39.7599	12	69	131	80	91	1	Yes	6	Yes	Yes	Yes	Yes	Yes	Yes	No	No	No	No	Uncomplicated
235	F	30 - 39	38.8768	19	62	102	77	93	1	Yes	6	Yes	Yes	Yes	Yes	Yes	Yes	No	No	No	No	Uncomplicated
236	M	0 - 5	37.7671	13	73	112	68	99	0	No	3	Yes	Yes	Yes	No	No	No	No	No	No	No	Uncomplicated
237	M	20 - 29	39.6249	15	97	120	67	93	0	No	3	Yes	Yes	Yes	No	No	No	No	No	No	No	Uncomplicated
238	M	30 - 39	39.7936	14	85	94	62	98	0	No	3	Yes	Yes	Yes	No	No	No	No	No	No	No	Uncomplicated
239	F	20 - 29	39.0234	19	94	139	71	90	0	No	3	Yes	Yes	Yes	No	No	No	No	No	No	No	Uncomplicated
240	F	30 - 39	39.605	15	62	130	78	96	1	Yes	6	Yes	Yes	Yes	Yes	Yes	Yes	No	No	No	No	Uncomplicated
241	F	30 - 39	39.5352	19	61	121	83	92	0	No	3	Yes	Yes	Yes	No	No	No	No	No	No	No	Uncomplicated
242	F	20 - 29	36.3686	14	86	114	81	99	0	No	0	No	No	No	No	No	No	No	No	No	No	Uncomplicated
243	F	20 - 29	37.0834	19	82	92	61	98	1	Yes	4	No	Yes	No	Yes	Yes	Yes	No	No	No	No	Uncomplicated
244	M	30 - 39	36.5156	13	70	107	60	90	0	No	0	No	No	No	No	No	No	No	No	No	No	Uncomplicated
245	F	40 - 49	37.9115	16	72	96	82	96	1	Yes	5	No	Yes	Yes	Yes	Yes	Yes	No	No	No	No	Uncomplicated
246	F	30 - 39	39.6783	17	72	102	85	96	1	Yes	6	Yes	Yes	Yes	Yes	Yes	Yes	No	No	No	No	Uncomplicated
247	M	13 - 19	36.3564	13	69	117	63	90	0	No	0	No	No	No	No	No	No	No	No	No	No	Uncomplicated
248	M	30 - 39	37.5459	17	80	95	60	91	1	Yes	6	Yes	Yes	Yes	Yes	Yes	Yes	No	No	No	No	Uncomplicated
249	M	20 - 29	36.7473	14	64	96	68	97	1	Yes	3	No	No	No	Yes	Yes	Yes	No	No	No	No	Uncomplicated
250	M	30 - 39	36.4716	18	67	131	85	95	1	Yes	3	No	No	No	Yes	Yes	Yes	No	No	No	No	Uncomplicated
251	M	20 - 29	37.5945	12	82	96	84	91	0	No	3	Yes	Yes	Yes	No	No	No	No	No	No	No	Uncomplicated
252	M	6 - 12	37.235	17	84	139	67	99	0	No	0	No	No	No	No	No	No	No	No	No	No	Uncomplicated
253	M	6 - 12	36.3483	13	62	123	83	91	1	Yes	3	No	No	No	Yes	Yes	Yes	No	No	No	No	Uncomplicated
254	F	6 - 12	36.1321	13	96	105	78	94	0	No	0	No	No	No	No	No	No	No	No	No	No	Uncomplicated
255	F	6 - 12	39.4208	19	96	106	86	96	1	Yes	6	Yes	Yes	Yes	Yes	Yes	Yes	No	No	No	No	Uncomplicated
256	F	0 - 5	39.075	13	66	120	72	99	0	No	3	Yes	Yes	Yes	No	No	No	No	No	No	No	Uncomplicated
257	F	6 - 12	39.4451	14	84	102	89	92	0	No	3	Yes	Yes	Yes	No	No	No	No	No	No	No	Uncomplicated
258	F	6 - 12	36.1595	14	93	97	67	98	1	Yes	4	Yes	No	No	Yes	Yes	Yes	No	No	No	No	Uncomplicated
259	F	6 - 12	38.258	19	96	136	72	93	1	Yes	6	Yes	Yes	Yes	Yes	Yes	Yes	No	No	No	No	Uncomplicated
260	M	0 - 5	37.382	13	97	105	84	99	0	No	1	No	Yes	No	No	No	No	No	No	No	No	Uncomplicated
261	F	6 - 12	38.0454	13	80	127	69	91	1	Yes	5	Yes	No	Yes	Yes	Yes	Yes	No	No	No	No	Uncomplicated
262	F	6 - 12	37.0331	12	65	129	86	90	0	No	1	No	Yes	No	No	No	No	No	No	No	No	Uncomplicated
263	M	6 - 12	38.1793	19	62	118	75	95	0	No	3	Yes	Yes	Yes	No	No	No	No	No	No	No	Uncomplicated
264	F	0 - 5	39.5893	18	61	107	77	91	1	Yes	8	Yes	Yes	Yes	Yes	Yes	Yes	Yes	Yes	No	No	Uncomplicated
265	F	0 - 5	36.5947	19	91	133	74	97	1	Yes	5	No	No	No	Yes	Yes	Yes	Yes	Yes	No	No	Uncomplicated
266	F	0 - 5	38.4146	14	86	117	64	97	0	No	3	Yes	Yes	Yes	No	No	No	No	No	No	No	Uncomplicated
267	F	6 - 12	37.8127	19	72	117	69	97	0	No	3	Yes	Yes	Yes	No	No	No	No	No	No	No	Uncomplicated
268	F	6 - 12	39.7161	19	68	117	74	99	0	No	3	Yes	Yes	Yes	No	No	No	No	No	No	No	Uncomplicated
269	M	6 - 12	39.2854	16	94	132	63	99	1	Yes	8	Yes	Yes	Yes	Yes	Yes	Yes	Yes	Yes	No	No	Uncomplicated
270	M	0 - 5	39.0589	18	64	117	85	93	0	No	3	Yes	Yes	Yes	No	No	No	No	No	No	No	Uncomplicated
271	M	6 - 12	39.6382	14	99	121	79	90	0	No	3	Yes	Yes	Yes	No	No	No	No	No	No	No	Uncomplicated
272	F	0 - 5	38.3487	16	68	138	60	95	1	Yes	8	Yes	Yes	Yes	Yes	Yes	Yes	Yes	Yes	No	No	Uncomplicated
273	M	6 - 12	39.3197	15	71	130	69	99	0	No	3	Yes	Yes	Yes	No	No	No	No	No	No	No	Uncomplicated
274	M	0 - 5	38.0785	12	68	133	60	95	0	No	3	Yes	Yes	Yes	No	No	No	No	No	No	No	Uncomplicated
275	M	0 - 5	39.0844	16	67	126	76	98	0	No	3	Yes	Yes	Yes	No	No	No	No	No	No	No	Uncomplicated
276	M	0 - 5	38.6114	17	83	110	79	91	1	Yes	8	Yes	Yes	Yes	Yes	Yes	Yes	Yes	Yes	No	No	Uncomplicated
277	F	6 - 12	36.3474	17	73	93	64	92	1	Yes	8	Yes	Yes	Yes	Yes	Yes	Yes	Yes	Yes	No	No	Uncomplicated
278	M	0 - 5	37.4736	17	74	115	65	97	1	Yes	5	Yes	Yes	No	Yes	Yes	Yes	No	No	No	No	Uncomplicated
279	M	0 - 5	39.2245	17	69	109	66	94	1	Yes	5	Yes	Yes	No	Yes	Yes	Yes	No	No	No	No	Uncomplicated
280	M	0 - 5	36.2523	12	84	138	79	98	0	No	1	No	No	No	No	No	No	No	Yes	No	No	Uncomplicated
281	M	0 - 5	37.385	17	80	99	83	94	0	No	2	No	Yes	Yes	No	No	No	No	No	No	No	Uncomplicated
282	F	0 - 5	39.5164	19	65	133	81	93	0	No	3	Yes	Yes	Yes	No	No	No	No	No	No	No	Uncomplicated
283	F	40 - 49	38.8512	16	99	98	67	93	0	No	3	Yes	Yes	Yes	No	No	No	No	No	No	No	Uncomplicated
284	F	40 - 49	38.4071	19	61	106	64	92	0	No	4	Yes	Yes	Yes	No	Yes	No	No	No	No	No	Uncomplicated
285	M	13 - 19	37.8673	18	78	135	85	93	0	No	4	Yes	Yes	Yes	No	Yes	No	No	No	No	No	Uncomplicated
286	F	40 - 49	36.5553	15	93	118	76	96	0	No	1	No	No	No	No	Yes	No	No	No	No	No	Uncomplicated
287	M	20 - 29	37.3723	17	64	134	75	96	0	No	3	No	Yes	No	No	Yes	No	No	Yes	No	No	Uncomplicated
288	M	40 - 49	38.2256	19	84	109	89	97	0	No	3	No	Yes	Yes	No	Yes	No	No	No	No	No	Uncomplicated
289	M	20 - 29	38.4753	15	76	101	69	94	1	Yes	6	Yes	Yes	Yes	Yes	Yes	Yes	No	No	No	No	Uncomplicated
290	M	40 - 49	39.2903	15	92	133	88	97	0	No	5	Yes	Yes	Yes	No	Yes	No	No	Yes	No	No	Uncomplicated
291	F	30 - 39	39.1419	13	70	99	79	98	0	No	4	Yes	Yes	Yes	No	Yes	No	No	No	No	No	Uncomplicated
292	F	30 - 39	39.7735	13	87	128	87	93	1	Yes	6	Yes	Yes	Yes	Yes	Yes	Yes	No	No	No	No	Uncomplicated
293	F	13 - 19	38.6541	15	74	102	64	93	1	Yes	5	Yes	Yes	No	Yes	Yes	Yes	No	No	No	No	Uncomplicated
294	F	20 - 29	39.0032	17	71	125	88	90	0	No	2	Yes	Yes	No	No	No	No	No	No	No	No	Uncomplicated
295	M	13 - 19	36.325	12	66	92	89	95	1	Yes	3	No	No	No	Yes	No	Yes	No	Yes	No	No	Uncomplicated
296	F	40 - 49	37.302	14	70	113	70	95	0	No	0	No	No	No	No	No	No	No	No	No	No	Uncomplicated
297	M	13 - 19	39.3737	13	74	136	88	95	0	No	3	Yes	Yes	Yes	No	No	No	No	No	No	No	Uncomplicated
298	F	30 - 39	38.0929	17	82	134	66	98	0	No	3	Yes	Yes	Yes	No	No	No	No	No	No	No	Uncomplicated
299	M	13 - 19	39.6414	15	68	114	70	92	0	No	3	Yes	Yes	Yes	No	No	No	No	No	No	No	Uncomplicated
300	M	40 - 49	39.4539	12	87	133	61	93	0	No	3	Yes	Yes	Yes	No	No	No	No	No	No	No	Uncomplicated
301	M	50+	39.6664	13	90	91	62	96	1	Yes	6	Yes	Yes	Yes	Yes	Yes	Yes	No	No	No	No	Uncomplicated
302	M	13 - 19	38.8087	15	62	121	81	99	0	No	3	Yes	Yes	Yes	No	No	No	No	No	No	No	Uncomplicated
303	M	30 - 39	38.459	14	63	99	89	90	1	Yes	6	Yes	Yes	Yes	Yes	Yes	Yes	No	No	No	No	Uncomplicated
304	F	6 - 12	38.5682	16	88	126	62	93	1	Yes	7	Yes	Yes	Yes	Yes	Yes	Yes	No	Yes	No	No	Uncomplicated
305	M	6 - 12	39.6144	13	88	90	79	96	0	No	3	Yes	Yes	Yes	No	No	No	No	No	No	No	Uncomplicated
306	M	40 - 49	37.3664	13	72	102	63	95	0	No	3	Yes	Yes	Yes	No	No	No	No	No	No	No	Uncomplicated
307	M	30 - 39	37.5359	18	67	131	72	92	1	Yes	6	Yes	Yes	Yes	Yes	Yes	Yes	No	No	No	No	Uncomplicated
308	M	20 - 29	36.8734	14	62	100	67	94	0	No	0	No	No	No	No	No	No	No	No	No	No	Uncomplicated
309	F	40 - 49	36.618	17	67	104	86	99	1	Yes	3	No	No	No	Yes	Yes	Yes	No	No	No	No	Uncomplicated

### Sheet: Key
	Temperature	Temp	degree Celcius
	Respiration Rate	RR	bpm
	Heart Rate	HR	bpm
	Systolic	Sys	mmHg
	Diastolic	Dia	mmHg
	Oxygen Saturation (%)	SPO2	%
	Number of Symptoms	NSY
